# Enhancing molecular and genomic approaches for *Bordetella pertussis* investigation and public health surveillance in Victoria, Australia

**DOI:** 10.64898/2026.10.11.26364704

**Authors:** Lamali Sadeesh Kumar, Michelle Sait, Muhamad Fachrul, Louise M. Judd, Jake A. Lacey, Janet Strachan, Sarah L. Baines, Benjamin P. Howden, Norelle L. Sherry

## Abstract

*Bordetella pertussis* is the main aetiological agent of pertussis (whooping cough), with a global resurgence of cases reported in 2024. As current pertussis diagnostics are predominantly based on molecular methods, cultured isolates are increasingly scarce, limiting traditional culture-based surveillance. To address these challenges, this study evaluated culture-independent approaches for *B. pertussis* surveillance and their feasibility for implementation in public health laboratory settings in Victoria, Australia. The Microbiological Diagnostic Unit Public Health Laboratory received 356 nasopharyngeal clinical specimens that were PCR-positive for *Bordetella* spp. from diagnostic laboratories for further characterisation during the 2024-2025 epidemic period. Culture-based approaches yielded only five *B. pertussis* isolates, largely due to limitations associated with specimen transport media. Four culture-independent approaches were evaluated for *B. pertussis* characterisation: real-time PCR assay for high-resolution *Bordetella* spp. differentiation (*n*=356), multiplex PCR amplicon sequencing assay for lineage typing (*n*=38), in-house laboratory developed test implemented on Panther Fusion® System for macrolide resistance screening (*n*=92) and shotgun metagenomic sequencing (*n*=5). The dataset was dominated by *B. pertussis* (330/356; 92.7%) with most strains harbouring *ptxP3* (35/38; 92.1%) allele and the macrolide resistance rate was reported as 4.3% (4/92). Shotgun metagenomics was able to detect *B. pertussis* directly from clinical samples, but the genomic recovery was limited. Evaluation of operational performance and workflow integration highlighted method-specific strengths and limitations, informing suitability for implementation in public health laboratories. This study demonstrates the potential to integrate culture-independent approaches into public health laboratory settings to strengthen *B. pertussis* surveillance and inform feasible workflow design amid limited culture availability.

**Importance statement:** Culture-independent approaches are increasingly valuable for *Bordetella pertussis* investigations and surveillance, particularly as declining culture recovery limits the availability of isolates for downstream characterisation. The emergence and dissemination of vaccine-evading and macrolide-resistant *B. pertussis* strains highlight the need for robust laboratory strategies to support continuous surveillance and enhance preparedness for future pertussis epidemics. This study evaluates four culture- independent molecular and genomic approaches for *B. pertussis*, including species detection and differentiation, macrolide resistance screening and lineage typing while assessing their operational characteristics and feasibility for implementation in public health laboratory settings. These findings provide insights into the potential role of integrated workflows in strengthening *B. pertussis* surveillance and public health investigations.

**Data summary:** Genome sequences of *Bordetella pertussis* isolates are deposited in GenBank under BioProject PRJNA870170. Sample data and accession numbers are included in the Supplementary Table S1. The authors confirm all supporting data, code and protocols have been provided within the article or through supplementary data files.
