## Supplementary Table 1 for "Enhancing molecular and genomic approaches for *Bordetella pertussis* investigation and public health surveillance in Victoria, Australia"

### Sheet: Table S1
Table S1: Sample metadata and laboratory testing results for clinical specimens included in this study
AUSMDU ID	Year of collection	Specimen type	Specimen transport medium	Real time PCR for Bordetella spp. differentiation					Macrolide resistance screening assay		Multiplex PCR amplicon sequencing				Metagenomic sequencing	Culture-based testing
				IS481	IS1001	IS1002	recA	Species detected	A2037G mutation	Susceptible/ Resistant	ptxP3	fim3	Australian epidemic lineage (EL) assignment*	fhaB		Accession	Lineage typing (whole genome sequencing)	Detection of A2037G mutation (AMRFinderPlus - v4.2.7)
AUSMDU00132318	2024	NPS	Viral Transport Media	32	Not detected	36.6	Not detected	B. pertussis	-	-	-	-	-	-	-	-	-	-
AUSMDU00132317	2024	NPS	Viral Transport Media	31.7	Not detected	37.2	Not detected	B. pertussis	-	-	-	-	-	-	-	-	-	-
AUSMDU00122846	2024	NPS	Viral Transport Media	26.9	Not detected	32.1	Not detected	B. pertussis	-	-	-	-	-	-	-	-	-	-
AUSMDU00132316	2024	NPS	Viral Transport Media	31.1	Not detected	35.5	Not detected	B. pertussis	-	-	-	-	-	-	-	-	-	-
AUSMDU00132315	2024	NPS	Viral Transport Media	34.2	Not detected	Not detected	Not detected	Bordetella spp. detected	-	-	-	-	-	-	-	-	-	-
AUSMDU00132314	2024	NPS	Viral Transport Media	33.7	Not detected	Not detected	Not detected	Bordetella spp. detected	-	-	-	-	-	-	-	-	-	-
AUSMDU00122847	2024	NPS	Dry swab	24.4	Not detected	29.2	Not detected	B. pertussis	-	-	-	-	-	-	-	-	-	-
AUSMDU00132313	2024	NPS	Viral Transport Media	Not detected	Not detected	Not detected	Not detected	Bordetella spp. not detected	-	-	-	-	-	-	-	-	-	-
AUSMDU00122848	2024	NPS	Viral Transport Media	25.5	Not detected	29.8	Not detected	B. pertussis	-	-	-	-	-	-	-	-	-	-
AUSMDU00122849	2024	NPS	Viral Transport Media	15.5	Not detected	20.3	Not detected	B. pertussis	-	-	non-ptxP3	fim3A	-	non-fhaB3	-	-	-	-
AUSMDU00122850	2024	NPS	Viral Transport Media	25.6	Not detected	30.3	Not detected	B. pertussis	-	-	-	-	-	-	-	-	-	-
AUSMDU00122851	2024	NPS	Viral Transport Media	20.6	Not detected	25.9	Not detected	B. pertussis	-	-	ptxP3	fim3B	-	non-fhaB3	-	-	-	-
AUSMDU00132312	2024	NPS	Viral Transport Media	34.3	Not detected	39.9	Not detected	B. pertussis	-	-	-	-	-	-	-	-	-	-
AUSMDU00132311	2024	NPS	Viral Transport Media	29.1	Not detected	34.9	Not detected	B. pertussis	-	-	-	-	-	-	-	-	-	-
AUSMDU00132310	2024	NPS	Viral Transport Media	29.3	Not detected	34.7	Not detected	B. pertussis	-	-	-	-	-	-	-	-	-	-
AUSMDU00122852	2024	NPS	Liquid Amies	26.1	Not detected	31.1	Not detected	B. pertussis	-	-	-	-	-	-	-	-	-	-
AUSMDU00132309	2024	NPS	Viral Transport Media	35	Not detected	Not detected	Not detected	Bordetella spp. detected	-	-	-	-	-	-	-	-	-	-
AUSMDU00122853	2024	NPS	Viral Transport Media	24.4	Not detected	29.5	Not detected	B. pertussis	-	-	-	-	-	-	-	-	-	-
AUSMDU00132308	2024	NPS	Viral Transport Media	30.6	Not detected	39.2	Not detected	B. pertussis	-	-	-	-	-	-	-	-	-	-
AUSMDU00132307	2024	NPS	Viral Transport Media	28.8	Not detected	33.6	Not detected	B. pertussis	-	-	-	-	-	-	-	-	-	-
AUSMDU00132306	2024	NPS	Viral Transport Media	33.3	Not detected	38.4	Not detected	B. pertussis	-	-	-	-	-	-	-	-	-	-
AUSMDU00122854	2024	NPS	Viral Transport Media	19.7	Not detected	24.9	Not detected	B. pertussis	-	-	ptxP3	fim3B	-	non-fhaB3	-	-	-	-
AUSMDU00132305	2024	NPS	Viral Transport Media	30.1	Not detected	35.7	Not detected	B. pertussis	-	-	-	-	-	-	-	-	-	-
AUSMDU00132304	2024	NPS	Viral Transport Media	33.1	Not detected	38.3	Not detected	B. pertussis	-	-	-	-	-	-	-	-	-	-
AUSMDU00132303	2024	NPS	Viral Transport Media	Not detected	Not detected	Not detected	Not detected	Bordetella spp. not detected	-	-	-	-	-	-	-	-	-	-
AUSMDU00132302	2024	NPS	Viral Transport Media	Not detected	Not detected	Not detected	Not detected	Bordetella spp. not detected	-	-	-	-	-	-	-	-	-	-
AUSMDU00132301	2024	NPS	Universal Transport Media	30.9	Not detected	40.4	Not detected	B. pertussis	-	-	-	-	-	-	-	-	-	-
AUSMDU00132300	2024	NPS	Universal Transport Media	30.4	Not detected	36.7	Not detected	B. pertussis	-	-	-	-	-	-	-	-	-	-
AUSMDU00122855	2024	NPS	Universal Transport Media	25.4	Not detected	30.6	Not detected	B. pertussis	-	-	-	-	-	-	-	-	-	-
AUSMDU00132299	2024	NPS	Universal Transport Media	37.6	Not detected	Not detected	Not detected	Bordetella spp. detected	-	-	-	-	-	-	-	-	-	-
AUSMDU00132298	2024	NPS	Universal Transport Media	30.3	Not detected	36.8	Not detected	B. pertussis	-	-	-	-	-	-	-	-	-	-
AUSMDU00122856	2024	NPS	Universal Transport Media	23.2	Not detected	28.5	Not detected	B. pertussis	-	-	-	-	-	-	-	-	-	-
AUSMDU00132297	2024	NPS	Universal Transport Media	29.9	Not detected	36.4	Not detected	B. pertussis	-	-	-	-	-	-	-	-	-	-
AUSMDU00132296	2024	NPS	Universal Transport Media	30.8	Not detected	Not detected	Not detected	Bordetella spp. detected	-	-	-	-	-	-	-	-	-	-
AUSMDU00132295	2024	NPS	Universal Transport Media	29.6	Not detected	36.6	Not detected	B. pertussis	-	-	-	-	-	-	-	-	-	-
AUSMDU00132294	2024	NPS	Universal Transport Media	32.2	Not detected	40.4	Not detected	B. pertussis	-	-	-	-	-	-	-	-	-	-
AUSMDU00132293	2024	NPS	Universal Transport Media	37.6	Not detected	Not detected	Not detected	Bordetella spp. detected	-	-	-	-	-	-	-	-	-	-
AUSMDU00132292	2024	NPS	Universal Transport Media	Not detected	Not detected	Not detected	Not detected	Bordetella spp. not detected	-	-	-	-	-	-	-	-	-	-
AUSMDU00132291	2024	NPS	Universal Transport Media	36.9	Not detected	Not detected	Not detected	Bordetella spp. detected	-	-	-	-	-	-	-	-	-	-
AUSMDU00132290	2024	NPS	Universal Transport Media	30.2	Not detected	36.5	Not detected	B. pertussis	-	-	-	-	-	-	-	-	-	-
AUSMDU00132289	2024	NPS	Universal Transport Media	29.8	Not detected	36.6	Not detected	B. pertussis	-	-	-	-	-	-	-	-	-	-
AUSMDU00122857	2024	NPS	Universal Transport Media	26.2	Not detected	31.6	Not detected	B. pertussis	-	-	-	-	-	-	-	-	-	-
AUSMDU00122858	2024	NPS	Universal Transport Media	25.8	Not detected	32	Not detected	B. pertussis	-	-	-	-	-	-	-	-	-	-
AUSMDU00132288	2024	NPS	Universal Transport Media	35.2	Not detected	Not detected	Not detected	Bordetella spp. detected	-	-	-	-	-	-	-	-	-	-
AUSMDU00122859	2024	NPS	Universal Transport Media	26.3	Not detected	31.8	Not detected	B. pertussis	-	-	-	-	-	-	-	-	-	-
AUSMDU00132287	2024	NPS	Universal Transport Media	36.6	Not detected	Not detected	Not detected	Bordetella spp. detected	-	-	-	-	-	-	-	-	-	-
AUSMDU00132286	2024	NPS	Universal Transport Media	38.2	Not detected	Not detected	Not detected	Bordetella spp. detected	-	-	-	-	-	-	-	-	-	-
AUSMDU00132285	2024	NPS	Universal Transport Media	Not detected	Not detected	Not detected	Not detected	Bordetella spp. not detected	-	-	-	-	-	-	-	-	-	-
AUSMDU00132284	2024	NPS	Universal Transport Media	32.2	Not detected	36.8	Not detected	B. pertussis	-	-	-	-	-	-	-	-	-	-
AUSMDU00132283	2024	NPS	Universal Transport Media	30.7	Not detected	37.2	Not detected	B. pertussis	-	-	-	-	-	-	-	-	-	-
AUSMDU00122860	2024	NPS	Universal Transport Media	25.4	Not detected	31.6	Not detected	B. pertussis	-	-	-	-	-	-	-	-	-	-
AUSMDU00122861	2024	NPS	Universal Transport Media	21	Not detected	26.8	Not detected	B. pertussis	-	-	-	-	-	-	-	-	-	-
AUSMDU00132282	2024	NPS	Universal Transport Media	32.4	Not detected	36.7	Not detected	B. pertussis	-	-	-	-	-	-	-	-	-	-
AUSMDU00132320	2024	NPS	Universal Transport Media	31.7	Not detected	40.9	Not detected	B. pertussis	-	-	-	-	-	-	-	-	-	-
AUSMDU00132281	2024	NPS	Universal Transport Media	32.8	Not detected	39	Not detected	B. pertussis	-	-	-	-	-	-	-	-	-	-
AUSMDU00132280	2024	NPS	Universal Transport Media	30.7	Not detected	36.8	Not detected	B. pertussis	-	-	-	-	-	-	-	-	-	-
AUSMDU00132279	2024	NPS	Universal Transport Media	32	Not detected	Not detected	Not detected	Bordetella spp. detected	-	-	-	-	-	-	-	-	-	-
AUSMDU00132278	2024	NPS	Universal Transport Media	Not detected	Not detected	Not detected	Not detected	Bordetella spp. not detected	-	-	-	-	-	-	-	-	-	-
AUSMDU00132277	2024	NPS	Universal Transport Media	33.6	Not detected	39.3	Not detected	B. pertussis	-	-	-	-	-	-	-	-	-	-
AUSMDU00122862	2024	NPS	Universal Transport Media	18.9	Not detected	24.9	Not detected	B. pertussis	-	-	ptxP3	fim3B	-	non-fhaB3	-	-	-	-
AUSMDU00132276	2024	NPS	Universal Transport Media	35	Not detected	Not detected	Not detected	Bordetella spp. detected	-	-	-	-	-	-	-	-	-	-
AUSMDU00122863	2024	NPS	Viral Transport Media	26.5	Not detected	32.8	Not detected	B. pertussis	-	-	-	-	-	-	-	-	-	-
AUSMDU00122864	2024	NPS	Viral Transport Media	19	Not detected	25.6	Not detected	B. pertussis	-	-	ptxP3	fim3B	-	non-fhaB3	-	-	-	-
AUSMDU00122865	2024	NPS	Viral Transport Media	17.8	Not detected	24.5	Not detected	B. pertussis	-	-	non-ptxP3	fim3A	-	non-fhaB3	-	-	-	-
AUSMDU00122866	2024	NPS	Viral Transport Media	15	Not detected	20.9	Not detected	B. pertussis	-	-	ptxP3	fim3A	EL3	non-fhaB3	-	-	-	-
AUSMDU00132275	2024	NPS	Viral Transport Media	30.3	Not detected	37.3	Not detected	B. pertussis	-	-	-	-	-	-	-	-	-	-
AUSMDU00122867	2024	NPS	Viral Transport Media	23.5	Not detected	29.4	Not detected	B. pertussis	-	-	-	-	-	-	-	-	-	-
AUSMDU00132274	2024	NPS	Viral Transport Media	27.9	Not detected	33.7	Not detected	B. pertussis	-	-	-	-	-	-	-	-	-	-
AUSMDU00122868	2024	NPS	Universal Transport Media	24.8	Not detected	30.4	Not detected	B. pertussis	-	-	-	-	-	-	-	-	-	-
AUSMDU00132273	2024	NPS	Viral Transport Media	28.9	Not detected	38.7	Not detected	B. pertussis	-	-	-	-	-	-	-	-	-	-
AUSMDU00122869	2024	NPS	Viral Transport Media	26.8	Not detected	33.2	Not detected	B. pertussis	-	-	-	-	-	-	-	-	-	-
AUSMDU00132272	2024	NPS	Liquid Amies	28.9	Not detected	35.7	Not detected	B. pertussis	-	-	-	-	-	-	-	-	-	-
AUSMDU00122870	2024	NPS	Universal Transport Media	17.5	Not detected	23.1	Not detected	B. pertussis	-	-	ptxP3	fim3B	-	non-fhaB3	-	-	-	-
AUSMDU00122871	2024	NPS	Universal Transport Media	23.6	Not detected	29	Not detected	B. pertussis	-	-	-	-	-	-	-	-	-	-
AUSMDU00122872	2024	NPS	Viral Transport Media	26.9	Not detected	33.3	Not detected	B. pertussis	-	-	-	-	-	-	-	-	-	-
AUSMDU00122873	2024	NPS	Viral Transport Media	19.3	Not detected	24.8	Not detected	B. pertussis	-	-	ptxP3	fim3B	-	non-fhaB3	-	-	-	-
AUSMDU00122874	2024	NPS	Universal Transport Media	21.2	Not detected	27.2	Not detected	B. pertussis	-	-	ptxP3	fim3B	-	non-fhaB3	-	-	-	-
AUSMDU00122875	2024	NPS	Viral Transport Media	22.4	Not detected	28.3	Not detected	B. pertussis	-	-	-	-	-	-	-	-	-	-
AUSMDU00132271	2024	NPS	Liquid Amies	27.3	Not detected	32.6	Not detected	B. pertussis	-	-	-	-	-	-	-	-	-	-
AUSMDU00109327	2024	NPS	Universal Transport Media	21.4	Not detected	26.9	Not detected	B. pertussis	-	-	ptxP3	fim3B	-	non-fhaB3	Yes	SAMN62134942 (SRR39969380)	ptxP3 - fim3B - non-fhaB3	Not detected
AUSMDU00132270	2024	NPS	Viral Transport Media	31.9	Not detected	37.6	Not detected	B. pertussis	-	-	-	-	-	-	-	-	-	-
AUSMDU00132269	2024	NPS	Viral Transport Media	28.7	Not detected	35.5	Not detected	B. pertussis	-	-	-	-	-	-	-	-	-	-
AUSMDU00122877	2024	NPS	Viral Transport Media	22.7	Not detected	28.8	Not detected	B. pertussis	-	-	-	-	-	-	-	-	-	-
AUSMDU00122878	2024	NPS	Viral Transport Media	26.7	Not detected	33.3	Not detected	B. pertussis	-	-	-	-	-	-	-	-	-	-
AUSMDU00132268	2024	NPS	Viral Transport Media	29.3	Not detected	36.5	Not detected	B. pertussis	-	-	-	-	-	-	-	-	-	-
AUSMDU00132267	2024	NPS	Viral Transport Media	30.7	Not detected	37.4	Not detected	B. pertussis	-	-	-	-	-	-	-	-	-	-
AUSMDU00132266	2024	NPS	Viral Transport Media	27.4	Not detected	33.2	Not detected	B. pertussis	-	-	-	-	-	-	-	-	-	-
AUSMDU00122879	2024	NPS	Viral Transport Media	23.6	Not detected	28.6	Not detected	B. pertussis	-	-	-	-	-	-	-	-	-	-
AUSMDU00132265	2024	NPS	Liquid Amies	29.4	Not detected	34.2	Not detected	B. pertussis	-	-	-	-	-	-	-	-	-	-
AUSMDU00122880	2024	NPS	Viral Transport Media	23	Not detected	27.6	Not detected	B. pertussis	-	-	-	-	-	-	-	-	-	-
AUSMDU00132264	2024	NPS	Viral Transport Media	28.1	Not detected	33.2	Not detected	B. pertussis	-	-	-	-	-	-	-	-	-	-
AUSMDU00132263	2024	NPS	Viral Transport Media	28.1	Not detected	32.7	Not detected	B. pertussis	-	-	-	-	-	-	-	-	-	-
AUSMDU00122881	2024	NPS	Viral Transport Media	26.5	Not detected	31.3	Not detected	B. pertussis	-	-	-	-	-	-	-	-	-	-
AUSMDU00132262	2024	NPS	Viral Transport Media	28.6	Not detected	33.4	Not detected	B. pertussis	-	-	-	-	-	-	-	-	-	-
AUSMDU00132261	2024	NPS	Viral Transport Media	31.9	Not detected	36.1	Not detected	B. pertussis	-	-	-	-	-	-	-	-	-	-
AUSMDU00122818	2024	NPS	Viral Transport Media	25.8	Not detected	30.8	Not detected	B. pertussis	-	-	-	-	-	-	-	-	-	-
AUSMDU00122819	2024	NPS	Viral Transport Media	24.1	Not detected	Not detected	30.3	B. holmseii	-	-	-	-	-	-	-	-	-	-
AUSMDU00132260	2024	NPS	Viral Transport Media	35	Not detected	Not detected	Not detected	Bordetella spp. detected	-	-	-	-	-	-	-	-	-	-
AUSMDU00132259	2024	NPS	Viral Transport Media	27.3	Not detected	32.6	Not detected	B. pertussis	-	-	-	-	-	-	-	-	-	-
AUSMDU00132258	2024	NPS	Viral Transport Media	31	Not detected	35.8	Not detected	B. pertussis	-	-	-	-	-	-	-	-	-	-
AUSMDU00122820	2024	NPS	Viral Transport Media	23.7	Not detected	28.8	Not detected	B. pertussis	-	-	ptxP3	fim3B	-	non-fhaB3	-	-	-	-
AUSMDU00132257	2024	NPS	Viral Transport Media	29.7	Not detected	34.9	Not detected	B. pertussis	-	-	-	-	-	-	-	-	-	-
AUSMDU00132256	2024	NPS	Viral Transport Media	30.9	Not detected	36.8	Not detected	B. pertussis	-	-	-	-	-	-	-	-	-	-
AUSMDU00122821	2024	NPS	Viral Transport Media	27	Not detected	31.6	Not detected	B. pertussis	-	-	-	-	-	-	-	-	-	-
AUSMDU00122822	2024	NPS	Viral Transport Media	23.9	Not detected	29.2	Not detected	B. pertussis	-	-	-	-	-	-	-	-	-	-
AUSMDU00132255	2024	NPS	Viral Transport Media	27.3	Not detected	32.5	Not detected	B. pertussis	-	-	-	-	-	-	-	-	-	-
AUSMDU00132254	2024	NPS	Viral Transport Media	31.6	Not detected	38.4	Not detected	B. pertussis	-	-	-	-	-	-	-	-	-	-
AUSMDU00132253	2024	NPS	Viral Transport Media	29.8	Not detected	35.7	Not detected	B. pertussis	-	-	-	-	-	-	-	-	-	-
AUSMDU00122823	2024	NPS	Viral Transport Media	25.7	Not detected	30.8	Not detected	B. pertussis	-	-	-	-	-	-	-	-	-	-
AUSMDU00132252	2024	NPS	Viral Transport Media	31	Not detected	36.2	Not detected	B. pertussis	-	-	-	-	-	-	-	-	-	-
AUSMDU00122824	2024	NPS	Viral Transport Media	22.9	Not detected	28.2	Not detected	B. pertussis	-	-	ptxP3	fim3B	-	non-fhaB3	-	-	-	-
AUSMDU00132251	2024	NPS	Viral Transport Media	30.7	Not detected	36.1	Not detected	B. pertussis	-	-	-	-	-	-	-	-	-	-
AUSMDU00132250	2024	NPS	Viral Transport Media	31.3	Not detected	36	Not detected	B. pertussis	-	-	-	-	-	-	-	-	-	-
AUSMDU00122825	2024	NPS	Viral Transport Media	25.1	Not detected	30.3	Not detected	B. pertussis	-	-	-	-	-	-	-	-	-	-
AUSMDU00132249	2024	NPS	Viral Transport Media	31	Not detected	37.2	Not detected	B. pertussis	-	-	-	-	-	-	-	-	-	-
AUSMDU00122826	2024	NPS	Viral Transport Media	22.1	Not detected	27.3	Not detected	B. pertussis	-	-	ptxP3	fim3B	-	non-fhaB3	-	-	-	-
AUSMDU00132248	2024	NPS	Viral Transport Media	32.9	Not detected	37.2	Not detected	B. pertussis	-	-	-	-	-	-	-	-	-	-
AUSMDU00132247	2024	NPS	Viral Transport Media	27.6	Not detected	32.7	Not detected	B. pertussis	-	-	-	-	-	-	-	-	-	-
AUSMDU00132246	2024	NPS	Viral Transport Media	31.2	Not detected	36.9	Not detected	B. pertussis	-	-	-	-	-	-	-	-	-	-
AUSMDU00132245	2024	NPS	Viral Transport Media	32.2	Not detected	37.9	Not detected	B. pertussis	-	-	-	-	-	-	-	-	-	-
AUSMDU00132244	2024	NPS	Viral Transport Media	28.7	Not detected	33.3	Not detected	B. pertussis	-	-	-	-	-	-	-	-	-	-
AUSMDU00132243	2024	NPS	Viral Transport Media	31.6	Not detected	36.6	Not detected	B. pertussis	-	-	-	-	-	-	-	-	-	-
AUSMDU00132242	2024	NPS	Viral Transport Media	29.2	Not detected	34.6	Not detected	B. pertussis	-	-	-	-	-	-	-	-	-	-
AUSMDU00132241	2024	NPS	Viral Transport Media	31.4	Not detected	37.1	Not detected	B. pertussis	-	-	-	-	-	-	-	-	-	-
AUSMDU00122827	2024	NPS	Viral Transport Media	25.3	Not detected	30.4	Not detected	B. pertussis	-	-	-	-	-	-	-	-	-	-
AUSMDU00132240	2024	NPS	Universal Transport Media	31.2	Not detected	37.7	Not detected	B. pertussis	Not detected	Susceptible	-	-	-	-	-	-	-	-
AUSMDU00132239	2024	NPS	Viral Transport Media	32.8	Not detected	39.4	Not detected	B. pertussis	-	-	-	-	-	-	-	-	-	-
AUSMDU00132238	2024	NPS	Viral Transport Media	29.3	Not detected	34.1	Not detected	B. pertussis	-	-	-	-	-	-	-	-	-	-
AUSMDU00132237	2024	NPS	Viral Transport Media	28.6	Not detected	34.2	Not detected	B. pertussis	-	-	-	-	-	-	-	-	-	-
AUSMDU00132236	2024	NPS	Universal Transport Media	33	Not detected	39	Not detected	B. pertussis	-	-	-	-	-	-	-	-	-	-
AUSMDU00122828	2024	NPS	Viral Transport Media	26.5	Not detected	32.5	Not detected	B. pertussis	-	-	-	-	-	-	-	-	-	-
AUSMDU00132235	2024	NPS	Viral Transport Media	30.9	Not detected	37.5	Not detected	B. pertussis	-	-	-	-	-	-	-	-	-	-
AUSMDU00122829	2024	NPS	Viral Transport Media	25.3	Not detected	30.4	Not detected	B. pertussis	-	-	-	-	-	-	-	-	-	-
AUSMDU00132234	2024	NPS	Viral Transport Media	31	Not detected	35.8	Not detected	B. pertussis	-	-	-	-	-	-	-	-	-	-
AUSMDU00132233	2024	NPS	Viral Transport Media	34	Not detected	39	Not detected	B. pertussis	Not detected	Susceptible	-	-	-	-	-	-	-	-
AUSMDU00122830	2024	NPS	Viral Transport Media	24.4	Not detected	29.4	Not detected	B. pertussis	Not detected	Susceptible	-	-	-	-	-	-	-	-
AUSMDU00122831	2024	NPS	Viral Transport Media	24.9	Not detected	30	Not detected	B. pertussis	Not detected	Susceptible	-	-	-	-	-	-	-	-
AUSMDU00122832	2024	NPS	Viral Transport Media	22.3	Not detected	27.9	Not detected	B. pertussis	Not detected	Susceptible	ptxP3	fim3B	-	non-fhaB3	-	-	-	-
AUSMDU00132232	2024	NPS	Viral Transport Media	30.1	Not detected	35.3	Not detected	B. pertussis	-	-	-	-	-	-	-	-	-	-
AUSMDU00132231	2024	NPS	Viral Transport Media	32.3	Not detected	38	Not detected	B. pertussis	-	-	-	-	-	-	-	-	-	-
AUSMDU00132230	2024	NPS	Viral Transport Media	28.6	Not detected	33.2	Not detected	B. pertussis	Not detected	Susceptible	-	-	-	-	-	-	-	-
AUSMDU00122833	2024	NPS	Viral Transport Media	21.1	Not detected	26.3	Not detected	B. pertussis	Not detected	Susceptible	ptxP3	fim3B	-	non-fhaB3	-	-	-	-
AUSMDU00132229	2024	NPS	Viral Transport Media	29.9	Not detected	34.5	Not detected	B. pertussis	Not detected	Susceptible	-	-	-	-	-	-	-	-
AUSMDU00132228	2024	NPS	Viral Transport Media	32.3	Not detected	38.2	Not detected	B. pertussis	Not detected	Susceptible	-	-	-	-	-	-	-	-
AUSMDU00132227	2024	NPS	Viral Transport Media	29	Not detected	33.9	Not detected	B. pertussis	-	-	-	-	-	-	-	-	-	-
AUSMDU00132226	2024	NPS	Viral Transport Media	33.2	Not detected	Not detected	Not detected	Bordetella spp. detected	-	-	-	-	-	-	-	-	-	-
AUSMDU00132225	2024	NPS	Viral Transport Media	30.6	Not detected	35.3	Not detected	B. pertussis	-	-	-	-	-	-	-	-	-	-
AUSMDU00132224	2024	NPS	Viral Transport Media	30.1	Not detected	35.8	Not detected	B. pertussis	-	-	-	-	-	-	-	-	-	-
AUSMDU00132223	2024	NPS	Viral Transport Media	28.5	Not detected	33.3	Not detected	B. pertussis	-	-	-	-	-	-	-	-	-	-
AUSMDU00122834	2024	NPS	Viral Transport Media	19.8	Not detected	25	Not detected	B. pertussis	Not detected	Susceptible	ptxP3	fim3B	-	non-fhaB3	-	-	-	-
AUSMDU00132222	2024	NPS	Viral Transport Media	31.9	Not detected	36.8	Not detected	B. pertussis	-	-	-	-	-	-	-	-	-	-
AUSMDU00122835	2024	NPS	Viral Transport Media	25.9	Not detected	31.8	Not detected	B. pertussis	Not detected	Susceptible	-	-	-	-	-	-	-	-
AUSMDU00132221	2024	NPS	Viral Transport Media	33.7	Not detected	43.4	Not detected	B. pertussis	Not detected	Susceptible	-	-	-	-	-	-	-	-
AUSMDU00132220	2024	NPS	Viral Transport Media	29.7	Not detected	35.4	Not detected	B. pertussis	-	-	-	-	-	-	-	-	-	-
AUSMDU00132219	2024	NPS	Viral Transport Media	29	Not detected	33.9	Not detected	B. pertussis	Not detected	Susceptible	-	-	-	-	-	-	-	-
AUSMDU00132218	2024	NPS	Viral Transport Media	33.4	Not detected	38.4	Not detected	B. pertussis	Not detected	Susceptible	-	-	-	-	-	-	-	-
AUSMDU00122836	2024	NPS	Viral Transport Media	24.8	Not detected	29.6	Not detected	B. pertussis	Not detected	Susceptible	-	-	-	-	-	-	-	-
AUSMDU00132217	2024	NPS	Viral Transport Media	29.7	Not detected	35.1	Not detected	B. pertussis	-	-	-	-	-	-	-	-	-	-
AUSMDU00122837	2024	NPS	Viral Transport Media	25.2	Not detected	30.1	Not detected	B. pertussis	-	-	-	-	-	-	-	-	-	-
AUSMDU00132216	2024	NPS	Viral Transport Media	30.1	Not detected	34.3	Not detected	B. pertussis	Not detected	Susceptible	-	-	-	-	-	-	-	-
AUSMDU00132215	2024	NPS	Viral Transport Media	29.2	Not detected	33.8	Not detected	B. pertussis	-	-	-	-	-	-	-	-	-	-
AUSMDU00132214	2024	NPS	Viral Transport Media	32.3	Not detected	38.3	Not detected	B. pertussis	Not detected	Inconclusive	-	-	-	-	-	-	-	-
AUSMDU00132213	2024	NPS	Viral Transport Media	29.8	Not detected	35.4	Not detected	B. pertussis	-	-	-	-	-	-	-	-	-	-
AUSMDU00132212	2024	NPS	Viral Transport Media	29	Not detected	34.4	Not detected	B. pertussis	-	-	-	-	-	-	-	-	-	-
AUSMDU00132211	2024	NPS	Viral Transport Media	30.1	Not detected	35.3	Not detected	B. pertussis	-	-	-	-	-	-	-	-	-	-
AUSMDU00122838	2024	NPS	Viral Transport Media	26.6	Not detected	31.9	Not detected	B. pertussis	Not detected	Susceptible	-	-	-	-	-	-	-	-
AUSMDU00132210	2024	NPS	Universal Transport Media	27.5	Not detected	32.6	Not detected	B. pertussis	Not detected	Susceptible	-	-	-	-	-	-	-	-
AUSMDU00132209	2024	NPS	Viral Transport Media	29.7	Not detected	35	Not detected	B. pertussis	-	-	-	-	-	-	-	-	-	-
AUSMDU00132208	2024	NPS	Viral Transport Media	28.2	Not detected	33.2	Not detected	B. pertussis	Not detected	Susceptible	-	-	-	-	-	-	-	-
AUSMDU00132207	2024	NPS	Viral Transport Media	32.6	Not detected	38.6	Not detected	B. pertussis	Not detected	Susceptible	-	-	-	-	-	-	-	-
AUSMDU00122839	2024	NPS	Viral Transport Media	21.2	Not detected	26.6	Not detected	B. pertussis	Not detected	Susceptible	ptxP3	fim3B	-	non-fhaB3	-	-	-	-
AUSMDU00132206	2024	NPS	Viral Transport Media	29	Not detected	33.9	Not detected	B. pertussis	-	-	-	-	-	-	-	-	-	-
AUSMDU00122840	2024	NPS	Viral Transport Media	26.2	Not detected	31.2	Not detected	B. pertussis	Not detected	Susceptible	-	-	-	-	-	-	-	-
AUSMDU00132205	2024	NPS	Viral Transport Media	31.1	Not detected	36.6	Not detected	B. pertussis	Not detected	Susceptible	-	-	-	-	-	-	-	-
AUSMDU00132204	2024	NPS	Viral Transport Media	32.4	Not detected	37.5	Not detected	B. pertussis	Not detected	Susceptible	-	-	-	-	-	-	-	-
AUSMDU00122841	2024	NPS	Viral Transport Media	26.9	Not detected	31.9	Not detected	B. pertussis	Not detected	Susceptible	-	-	-	-	-	-	-	-
AUSMDU00132203	2024	NPS	Universal Transport Media	30.2	Not detected	35.6	Not detected	B. pertussis	Not detected	Inconclusive	-	-	-	-	-	-	-	-
AUSMDU00122842	2024	NPS	Viral Transport Media	23.2	Not detected	28.3	Not detected	B. pertussis	Not detected	Susceptible	-	-	-	-	-	-	-	-
AUSMDU00132202	2024	NPS	Viral Transport Media	29.2	Not detected	34.4	Not detected	B. pertussis	-	-	-	-	-	-	-	-	-	-
AUSMDU00122843	2024	NPS	Viral Transport Media	26.9	Not detected	31.9	Not detected	B. pertussis	Not detected	Susceptible	-	-	-	-	-	-	-	-
AUSMDU00122844	2024	NPS	Viral Transport Media	23.1	Not detected	28.3	Not detected	B. pertussis	Not detected	Susceptible	-	-	-	-	-	-	-	-
AUSMDU00132201	2024	NPS	Viral Transport Media	29.9	Not detected	35.1	Not detected	B. pertussis	-	-	-	-	-	-	-	-	-	-
AUSMDU00132200	2024	NPS	Viral Transport Media	28.7	Not detected	33.2	Not detected	B. pertussis	-	-	-	-	-	-	-	-	-	-
AUSMDU00122845	2024	NPS	Viral Transport Media	23.5	Not detected	29.2	Not detected	B. pertussis	Not detected	Susceptible	-	-	-	-	-	-	-	-
AUSMDU00132199	2024	NPS	Viral Transport Media	31.4	Not detected	36.8	Not detected	B. pertussis	-	-	-	-	-	-	-	-	-	-
AUSMDU00132198	2024	NPS	Viral Transport Media	30.3	Not detected	35.9	Not detected	B. pertussis	Not detected	Susceptible	-	-	-	-	-	-	-	-
AUSMDU00132197	2024	NPS	Viral Transport Media	29.1	Not detected	34.7	Not detected	B. pertussis	-	-	-	-	-	-	-	-	-	-
AUSMDU00132196	2024	NPS	Viral Transport Media	32.3	Not detected	38.1	Not detected	B. pertussis	-	-	-	-	-	-	-	-	-	-
AUSMDU00132195	2024	NPS	Saline (0.85%)	29	Not detected	34	Not detected	B. pertussis	-	-	-	-	-	-	-	-	-	-
AUSMDU00132194	2024	NPS	Viral Transport Media	32.4	Not detected	37.5	Not detected	B. pertussis	-	-	-	-	-	-	-	-	-	-
AUSMDU00122906	2024	NPS	Viral Transport Media	23.2	Not detected	27.4	Not detected	B. pertussis	Not detected	Susceptible	-	-	-	-	-	-	-	-
AUSMDU00132193	2024	NPS	Viral Transport Media	28.8	Not detected	33.2	Not detected	B. pertussis	Not detected	Susceptible	-	-	-	-	-	-	-	-
AUSMDU00122882	2024	NPS	Viral Transport Media	24.8	Not detected	28.6	Not detected	B. pertussis	-	-	-	-	-	-	-	-	-	-
AUSMDU00122883	2024	NPS	Viral Transport Media	24.5	Not detected	28.6	Not detected	B. pertussis	-	-	-	-	-	-	-	-	-	-
AUSMDU00122884	2024	NPS	Universal Transport Media	19.3	Not detected	23.8	Not detected	B. pertussis	Not detected	Susceptible	ptxP3	fim3B	-	non-fhaB3	-	-	-	-
AUSMDU00132192	2024	NPS	Viral Transport Media	32.8	Not detected	36.6	Not detected	B. pertussis	-	-	-	-	-	-	-	-	-	-
AUSMDU00132191	2024	NPS	Viral Transport Media	33	Not detected	37.6	Not detected	B. pertussis	-	-	-	-	-	-	-	-	-	-
AUSMDU00132190	2024	NPS	Viral Transport Media	27.5	Not detected	31.9	Not detected	B. pertussis	-	-	-	-	-	-	-	-	-	-
AUSMDU00122885	2024	NPS	Viral Transport Media	20.3	Not detected	25	Not detected	B. pertussis	Not detected	Susceptible	ptxP3	mixed - fim3B + fim3A	EL4	non-fhaB3	-	-	-	-
AUSMDU00132189	2024	NPS	Viral Transport Media	28.4	Not detected	32.3	Not detected	B. pertussis	-	-	-	-	-	-	-	-	-	-
AUSMDU00132188	2024	NPS	Viral Transport Media	30.4	Not detected	35	Not detected	B. pertussis	-	-	-	-	-	-	-	-	-	-
AUSMDU00122886	2024	NPS	Viral Transport Media	26.4	Not detected	31	Not detected	B. pertussis	-	-	-	-	-	-	-	-	-	-
AUSMDU00132187	2024	NPS	Viral Transport Media	27.8	Not detected	32.2	Not detected	B. pertussis	Not detected	Susceptible	-	-	-	-	-	-	-	-
AUSMDU00132186	2024	NPS	Viral Transport Media	28	Not detected	33.3	Not detected	B. pertussis	Not detected	Susceptible	-	-	-	-	-	-	-	-
AUSMDU00122887	2024	NPS	Viral Transport Media	26.4	Not detected	30.7	Not detected	B. pertussis	-	-	-	-	-	-	-	-	-	-
AUSMDU00122888	2024	NPS	Viral Transport Media	17.9	Not detected	23	Not detected	B. pertussis	31.2	Resistant	ptxP3	fim3A	Non EL1-5	non-fhaB3	-	-	-	-
AUSMDU00132185	2024	NPS	Viral Transport Media	28.1	Not detected	32.5	Not detected	B. pertussis	-	-	-	-	-	-	-	-	-	-
AUSMDU00132184	2024	NPS	Viral Transport Media	27.1	Not detected	31.7	Not detected	B. pertussis	Not detected	Susceptible	-	-	-	-	-	-	-	-
AUSMDU00122889	2024	NPS	Viral Transport Media	25.7	Not detected	30	Not detected	B. pertussis	Not detected	Susceptible	-	-	-	-	-	-	-	-
AUSMDU00132183	2024	NPS	Viral Transport Media	30.4	Not detected	34.2	Not detected	B. pertussis	-	-	-	-	-	-	-	-	-	-
AUSMDU00132182	2024	NPS	Viral Transport Media	30	Not detected	33.9	Not detected	B. pertussis	Not detected	Susceptible	-	-	-	-	-	-	-	-
AUSMDU00132181	2024	NPS	Viral Transport Media	31.3	Not detected	36	Not detected	B. pertussis	-	-	-	-	-	-	-	-	-	-
AUSMDU00132180	2024	NPS	Viral Transport Media	31.6	Not detected	37	Not detected	B. pertussis	-	-	-	-	-	-	-	-	-	-
AUSMDU00122890	2024	NPS	Viral Transport Media	25.7	Not detected	29.9	Not detected	B. pertussis	-	-	-	-	-	-	-	-	-	-
AUSMDU00132179	2024	NPS	Viral Transport Media	27.6	Not detected	31.8	Not detected	B. pertussis	-	-	-	-	-	-	-	-	-	-
AUSMDU00132178	2024	NPS	Viral Transport Media	27.6	Not detected	32.7	Not detected	B. pertussis	-	-	-	-	-	-	-	-	-	-
AUSMDU00132177	2024	NPS	Viral Transport Media	33	Not detected	Not detected	Not detected	Bordetella spp. detected	-	-	-	-	-	-	-	-	-	-
AUSMDU00122891	2024	NPS	Viral Transport Media	20.8	Not detected	25.6	Not detected	B. pertussis	-	-	ptxP3	fim3B	-	non-fhaB3	-	-	-	-
AUSMDU00132176	2024	NPS	Viral Transport Media	32.3	Not detected	38.2	Not detected	B. pertussis	-	-	-	-	-	-	-	-	-	-
AUSMDU00132175	2024	NPS	Viral Transport Media	30.2	Not detected	37.2	Not detected	B. pertussis	-	-	-	-	-	-	-	-	-	-
AUSMDU00122892	2024	NPS	Viral Transport Media	25.3	Not detected	30.7	Not detected	B. pertussis	-	-	-	-	-	-	-	-	-	-
AUSMDU00132174	2024	NPS	Viral Transport Media	32.1	Not detected	Not detected	Not detected	Bordetella spp. detected	-	-	-	-	-	-	-	-	-	-
AUSMDU00132173	2024	NPS	Viral Transport Media	33.3	Not detected	37.6	Not detected	B. pertussis	-	-	-	-	-	-	-	-	-	-
AUSMDU00132172	2024	NPS	Viral Transport Media	28.4	Not detected	32.9	Not detected	B. pertussis	-	-	-	-	-	-	-	-	-	-
AUSMDU00132171	2024	NPS	Viral Transport Media	32.8	Not detected	37.4	Not detected	B. pertussis	-	-	-	-	-	-	-	-	-	-
AUSMDU00122893	2024	NPS	Viral Transport Media	24.9	Not detected	29.2	Not detected	B. pertussis	-	-	-	-	-	-	-	-	-	-
AUSMDU00132170	2024	NPS	Viral Transport Media	35	Not detected	40	Not detected	B. pertussis	Not detected	Susceptible	-	-	-	-	-	-	-	-
AUSMDU00122894	2024	NPS	Viral Transport Media	25.7	Not detected	30.5	Not detected	B. pertussis	Not detected	Susceptible	-	-	-	-	-	-	-	-
AUSMDU00122895	2024	NPS	Viral Transport Media	22.6	Not detected	27.2	Not detected	B. pertussis	-	-	-	-	-	-	-	-	-	-
AUSMDU00122896	2024	NPS	Viral Transport Media	25	Not detected	31.4	Not detected	B. pertussis	Not detected	Susceptible	-	-	-	-	-	-	-	-
AUSMDU00132169	2024	NPS	Viral Transport Media	29.4	Not detected	35.6	Not detected	B. pertussis	-	-	-	-	-	-	-	-	-	-
AUSMDU00122897	2024	NPS	Viral Transport Media	26.5	Not detected	31	Not detected	B. pertussis	-	-	-	-	-	-	-	-	-	-
AUSMDU00132168	2024	NPS	Viral Transport Media	30.2	Not detected	36.1	Not detected	B. pertussis	Not detected	Susceptible	-	-	-	-	-	-	-	-
AUSMDU00132167	2024	NPS	Viral Transport Media	30.8	Not detected	36	Not detected	B. pertussis	-	-	-	-	-	-	-	-	-	-
AUSMDU00132166	2024	NPS	Viral Transport Media	29.3	Not detected	33.3	Not detected	B. pertussis	Not detected	Susceptible	-	-	-	-	-	-	-	-
AUSMDU00132165	2024	NPS	Viral Transport Media	30.3	Not detected	35.4	Not detected	B. pertussis	-	-	-	-	-	-	-	-	-	-
AUSMDU00132164	2024	NPS	Viral Transport Media	30.6	Not detected	34.8	Not detected	B. pertussis	-	-	-	-	-	-	-	-	-	-
AUSMDU00132163	2024	NPS	Viral Transport Media	29.3	Not detected	33.9	Not detected	B. pertussis	Not detected	Susceptible	-	-	-	-	-	-	-	-
AUSMDU00122898	2024	NPS	Viral Transport Media	24.8	Not detected	29.6	Not detected	B. pertussis	-	-	-	-	-	-	-	-	-	-
AUSMDU00122899	2024	NPS	Viral Transport Media	24.8	Not detected	29	Not detected	B. pertussis	Not detected	Susceptible	-	-	-	-	-	-	-	-
AUSMDU00132162	2024	NPS	Viral Transport Media	29.2	Not detected	33.7	Not detected	B. pertussis	Not detected	Susceptible	-	-	-	-	-	-	-	-
AUSMDU00122900	2024	NPS	Viral Transport Media	23.9	Not detected	28.3	Not detected	B. pertussis	-	-	-	-	-	-	-	-	-	-
AUSMDU00122901	2024	NPS	Viral Transport Media	26	Not detected	30.5	Not detected	B. pertussis	Not detected	Susceptible	-	-	-	-	-	-	-	-
AUSMDU00122902	2024	NPS	Viral Transport Media	26.6	Not detected	31.6	Not detected	B. pertussis	Not detected	Susceptible	-	-	-	-	-	-	-	-
AUSMDU00132161	2024	NPS	Viral Transport Media	27.3	Not detected	32	Not detected	B. pertussis	-	-	-	-	-	-	-	-	-	-
AUSMDU00132160	2024	NPS	Viral Transport Media	27.5	Not detected	32.9	Not detected	B. pertussis	Not detected	Susceptible	-	-	-	-	-	-	-	-
AUSMDU00132159	2024	NPS	Viral Transport Media	31.5	Not detected	37.5	Not detected	B. pertussis	-	-	-	-	-	-	-	-	-	-
AUSMDU00132158	2024	NPS	Viral Transport Media	30.1	Not detected	34.5	Not detected	B. pertussis	Not detected	Susceptible	-	-	-	-	-	-	-	-
AUSMDU00122903	2024	NPS	Viral Transport Media	25.1	Not detected	29.7	Not detected	B. pertussis	Not detected	Susceptible	-	-	-	-	-	-	-	-
AUSMDU00132157	2024	NPS	Viral Transport Media	28.2	Not detected	32.2	Not detected	B. pertussis	-	-	-	-	-	-	-	-	-	-
AUSMDU00132156	2024	NPS	Viral Transport Media	30.4	Not detected	35.2	Not detected	B. pertussis	-	-	-	-	-	-	-	-	-	-
AUSMDU00122904	2024	NPS	Viral Transport Media	26.5	Not detected	31	Not detected	B. pertussis	-	-	-	-	-	-	-	-	-	-
AUSMDU00122905	2024	NPS	Viral Transport Media	21.3	Not detected	26.3	Not detected	B. pertussis	Not detected	Susceptible	-	-	-	-	-	-	-	-
AUSMDU00132155	2024	NPS	Viral Transport Media	28.1	Not detected	32.9	Not detected	B. pertussis	-	-	-	-	-	-	-	-	-	-
AUSMDU00132154	2024	NPS	Viral Transport Media	28.9	Not detected	33.4	Not detected	B. pertussis	Not detected	Susceptible	-	-	-	-	-	-	-	-
AUSMDU00132153	2024	NPS	Viral Transport Media	33.1	Not detected	40	Not detected	B. pertussis	-	-	-	-	-	-	-	-	-	-
AUSMDU00122907	2024	NPS	Viral Transport Media	24.1	Not detected	29.3	Not detected	B. pertussis	Not detected	Susceptible	-	-	-	-	-	-	-	-
AUSMDU00122908	2024	NPS	Viral Transport Media	24.5	Not detected	29.6	Not detected	B. pertussis	Not detected	Susceptible	-	-	-	-	-	-	-	-
AUSMDU00132152	2024	NPS	Viral Transport Media	31.5	Not detected	38.9	Not detected	B. pertussis	-	-	-	-	-	-	-	-	-	-
AUSMDU00132151	2024	NPS	Viral Transport Media	31.6	Not detected	36.8	Not detected	B. pertussis	-	-	-	-	-	-	-	-	-	-
AUSMDU00132150	2024	NPS	Viral Transport Media	22.3	Not detected	28.6	Not detected	B. pertussis	-	-	-	-	-	-	-	-	-	-
AUSMDU00132149	2024	NPS	Viral Transport Media	30	Not detected	36.5	Not detected	B. pertussis	Not detected	Susceptible	-	-	-	-	-	-	-	-
AUSMDU00132148	2024	NPS	Viral Transport Media	22.3	Not detected	28.6	Not detected	B. pertussis	-	-	-	-	-	-	-	-	-	-
AUSMDU00132147	2024	NPS	Viral Transport Media	28.7	Not detected	35.5	Not detected	B. pertussis	-	-	-	-	-	-	-	-	-	-
AUSMDU00132146	2024	NPS	Viral Transport Media	27.8	Not detected	33.9	Not detected	B. pertussis	-	-	-	-	-	-	-	-	-	-
AUSMDU00132319	2024	NPS	Viral Transport Media	26.4	Not detected	32.7	Not detected	B. pertussis	-	-	-	-	-	-	-	-	-	-
AUSMDU00132145	2024	NPS	Viral Transport Media	24.4	Not detected	30.1	Not detected	B. pertussis	-	-	-	-	-	-	-	-	-	-
AUSMDU00132144	2024	NPS	Viral Transport Media	27.5	Not detected	33.2	Not detected	B. pertussis	-	-	-	-	-	-	-	-	-	-
AUSMDU00132143	2024	NPS	Viral Transport Media	32.3	Not detected	37.8	Not detected	B. pertussis	-	-	-	-	-	-	-	-	-	-
AUSMDU00132142	2024	NPS	Viral Transport Media	30.3	Not detected	38.1	Not detected	B. pertussis	-	-	-	-	-	-	-	-	-	-
AUSMDU00124687	2024	NPS	Viral Transport Media	20.5	Not detected	26.1	Not detected	B. pertussis	Not detected	Susceptible	ptxP3	fim3B	-	non-fhaB3	-	-	-	-
AUSMDU00132141	2024	NPS	Viral Transport Media	23.4	Not detected	29.7	Not detected	B. pertussis	Not detected	Susceptible	-	-	-	-	-	-	-	-
AUSMDU00132140	2024	NPS	Viral Transport Media	29	Not detected	34.5	Not detected	B. pertussis	-	-	-	-	-	-	-	-	-	-
AUSMDU00132139	2024	NPS	Viral Transport Media	30.5	Not detected	36.3	Not detected	B. pertussis	-	-	-	-	-	-	-	-	-	-
AUSMDU00132138	2024	NPS	Viral Transport Media	31.1	Not detected	36.7	Not detected	B. pertussis	Not detected	Susceptible	-	-	-	-	-	-	-	-
AUSMDU00132137	2024	NPS	Viral Transport Media	28	Not detected	33.6	Not detected	B. pertussis	-	-	-	-	-	-	-	-	-	-
AUSMDU00124688	2024	NPS	Viral Transport Media	21.8	Not detected	27.9	Not detected	B. pertussis	34.2	Resistant	ptxP3	fim3A	Non EL1-5	non-fhaB3	-	-	-	-
AUSMDU00132136	2024	NPS	Viral Transport Media	23.3	Not detected	28.7	Not detected	B. pertussis	Not detected	Susceptible	-	-	-	-	-	-	-	-
AUSMDU00132135	2024	NPS	Viral Transport Media	24.4	Not detected	30.1	Not detected	B. pertussis	Not detected	Susceptible	-	-	-	-	-	-	-	-
AUSMDU00132134	2024	NPS	Viral Transport Media	32.2	Not detected	39.8	Not detected	B. pertussis	-	-	-	-	-	-	-	-	-	-
AUSMDU00132133	2024	NPS	Viral Transport Media	25.6	Not detected	31.3	Not detected	B. pertussis	-	-	-	-	-	-	-	-	-	-
AUSMDU00132132	2024	NPS	Viral Transport Media	28.2	Not detected	34.4	Not detected	B. pertussis	-	-	-	-	-	-	-	-	-	-
AUSMDU00132131	2024	NPS	Viral Transport Media	30.8	Not detected	37.3	Not detected	B. pertussis	-	-	-	-	-	-	-	-	-	-
AUSMDU00132130	2024	NPS	Viral Transport Media	32.7	Not detected	37.5	Not detected	B. pertussis	-	-	-	-	-	-	-	-	-	-
AUSMDU00132129	2024	NPS	Viral Transport Media	24.5	Not detected	30.3	Not detected	B. pertussis	-	-	-	-	-	-	-	-	-	-
AUSMDU00132128	2024	NPS	Viral Transport Media	28.3	Not detected	34.8	Not detected	B. pertussis	Not detected	Susceptible	-	-	-	-	-	-	-	-
AUSMDU00132127	2024	NPS	Viral Transport Media	25.9	Not detected	33.6	Not detected	B. pertussis	-	-	-	-	-	-	-	-	-	-
AUSMDU00132126	2024	NPS	Viral Transport Media	29.4	Not detected	35.4	Not detected	B. pertussis	Not detected	Susceptible	-	-	-	-	-	-	-	-
AUSMDU00132125	2024	NPS	Viral Transport Media	22.1	Not detected	28	Not detected	B. pertussis	-	-	-	-	-	-	-	-	-	-
AUSMDU00132124	2024	NPS	Viral Transport Media	27.5	Not detected	33.9	Not detected	B. pertussis	-	-	-	-	-	-	-	-	-	-
AUSMDU00132123	2024	NPS	Viral Transport Media	28.8	Not detected	34.9	Not detected	B. pertussis	Not detected	Susceptible	-	-	-	-	-	-	-	-
AUSMDU00132122	2024	NPS	Viral Transport Media	22.2	Not detected	29.3	Not detected	B. pertussis	-	-	-	-	-	-	-	-	-	-
AUSMDU00132121	2024	NPS	Viral Transport Media	25.7	Not detected	31.9	Not detected	B. pertussis	Not detected	Susceptible	-	-	-	-	-	-	-	-
AUSMDU00132120	2024	NPS	Viral Transport Media	29	Not detected	34.5	Not detected	B. pertussis	-	-	-	-	-	-	-	-	-	-
AUSMDU00132119	2024	NPS	Viral Transport Media	22.6	Not detected	28.9	Not detected	B. pertussis	Not detected	Susceptible	-	-	-	-	-	-	-	-
AUSMDU00124693	2024	NPS	Viral Transport Media	18.2	Not detected	25.2	Not detected	B. pertussis	30.8	Resistant	ptxP3	fim3A	Non EL1-5	non-fhaB3	-	-	-	-
AUSMDU00132118	2024	NPS	Viral Transport Media	22.7	Not detected	29	Not detected	B. pertussis	-	-	-	-	-	-	-	-	-	-
AUSMDU00132117	2024	NPS	Viral Transport Media	27.4	Not detected	34.5	Not detected	B. pertussis	-	-	-	-	-	-	-	-	-	-
AUSMDU00124694	2024	NPS	Viral Transport Media	17.8	Not detected	24.2	Not detected	B. pertussis	Not detected	Susceptible	ptxP3	fim3B	-	non-fhaB3	-	-	-	-
AUSMDU00124695	2024	NPS	Viral Transport Media	19.4	Not detected	26.5	Not detected	B. pertussis	Not detected	Susceptible	ptxP3	fim3A	EL4	non-fhaB3	-	-	-	-
AUSMDU00132116	2024	NPS	Viral Transport Media	26.5	Not detected	32.7	Not detected	B. pertussis	Not detected	Susceptible	-	-	-	-	-	-	-	-
AUSMDU00132115	2024	NPS	Viral Transport Media	29.5	Not detected	36.1	Not detected	B. pertussis	-	-	-	-	-	-	-	-	-	-
AUSMDU00132114	2024	NPS	Viral Transport Media	22.6	Not detected	29.8	Not detected	B. pertussis	Not detected	Susceptible	-	-	-	-	-	-	-	-
AUSMDU00132113	2024	NPS	Viral Transport Media	33.1	Not detected	Not detected	Not detected	Bordetella spp. detected	-	-	-	-	-	-	-	-	-	-
AUSMDU00132112	2024	NPS	Viral Transport Media	27.6	Not detected	33.4	Not detected	B. pertussis	-	-	-	-	-	-	-	-	-	-
AUSMDU00124696	2024	NPS	Viral Transport Media	14.9	Not detected	21.6	Not detected	B. pertussis	Not detected	Susceptible	ptxP3	fim3B	-	non-fhaB3	-	-	-	-
AUSMDU00124697	2024	NPS	Viral Transport Media	16.5	Not detected	22.9	Not detected	B. pertussis	27.8	Resistant	ptxP3	fim3A	Non EL1-5	non-fhaB3	-	-	-	-
AUSMDU00132111	2024	NPS	Viral Transport Media	28.9	Not detected	35	Not detected	B. pertussis	-	-	-	-	-	-	-	-	-	-
AUSMDU00132110	2024	NPS	Viral Transport Media	30.3	Not detected	37.4	Not detected	B. pertussis	-	-	-	-	-	-	-	-	-	-
AUSMDU00132109	2024	NPS	Viral Transport Media	31	Not detected	38.1	Not detected	B. pertussis	Not detected	Susceptible	-	-	-	-	-	-	-	-
AUSMDU00132108	2024	NPS	Viral Transport Media	25.7	Not detected	32.8	Not detected	B. pertussis	Not detected	Susceptible	-	-	-	-	-	-	-	-
AUSMDU00132107	2024	NPS	Viral Transport Media	26.9	Not detected	32.9	Not detected	B. pertussis	-	-	-	-	-	-	-	-	-	-
AUSMDU00132106	2024	NPS	Viral Transport Media	28.2	Not detected	34	Not detected	B. pertussis	-	-	-	-	-	-	-	-	-	-
AUSMDU00132105	2024	NPS	Viral Transport Media	23.7	Not detected	30.3	Not detected	B. pertussis	-	-	-	-	-	-	-	-	-	-
AUSMDU00132104	2024	NPS	Liquid Amies	33	Not detected	39.4	Not detected	B. pertussis	-	-	-	-	-	-	-	-	-	-
AUSMDU00132103	2024	NPS	None (dry FLOQSwab)	23.4	Not detected	28.9	Not detected	B. pertussis	-	-	-	-	-	-	-	-	-	-
AUSMDU00132102	2024	NPS	None (dry FLOQSwab)	28.8	Not detected	34.7	Not detected	B. pertussis	-	-	-	-	-	-	-	-	-	-
AUSMDU00132101	2024	NPS	None (dry FLOQSwab)	25.4	Not detected	31.5	27.2	B. pertussis + B. holmseii	-	-	-	-	-	-	-	-	-	-
AUSMDU00132100	2024	NPS	None (dry FLOQSwab)	25.2	Not detected	31.2	Not detected	B. pertussis	-	-	-	-	-	-	-	-	-	-
AUSMDU00132099	2024	NPS	None (dry FLOQSwab)	28.8	Not detected	34.5	Not detected	B. pertussis	-	-	-	-	-	-	-	-	-	-
AUSMDU00132098	2024	NPS	None (dry FLOQSwab)	23.8	Not detected	30.1	Not detected	B. pertussis	-	-	-	-	-	-	-	-	-	-
AUSMDU00132097	2024	NPS	None (dry FLOQSwab)	26.6	Not detected	32.6	Not detected	B. pertussis	-	-	-	-	-	-	-	-	-	-
AUSMDU00124689	2024	NPS	None (dry FLOQSwab)	20.8	Not detected	27.2	Not detected	B. pertussis	-	-	ptxP3	fim3B	-	non-fhaB3	-	-	-	-
AUSMDU00124690	2024	NPS	None (dry FLOQSwab)	16.5	Not detected	23.2	Not detected	B. pertussis	-	-	ptxP3	fim3A	EL4	non-fhaB3	-	-	-	-
AUSMDU00132096	2024	NPS	None (dry FLOQSwab)	25.3	Not detected	31.6	Not detected	B. pertussis	-	-	-	-	-	-	-	-	-	-
AUSMDU00124691	2024	NPS	None (dry FLOQSwab)	17.5	Not detected	23.4	Not detected	B. pertussis	-	-	ptxP3	fim3B	-	non-fhaB3	-	-	-	-
AUSMDU00132095	2024	NPS	None (dry FLOQSwab)	30.5	Not detected	37.8	Not detected	B. pertussis	-	-	-	-	-	-	-	-	-	-
AUSMDU00132094	2024	NPS	Viral Transport Media	23.6	Not detected	30.1	Not detected	B. pertussis	Not detected	Susceptible	-	-	-	-	-	-	-	-
AUSMDU00124692	2024	NPS	Viral Transport Media	14.2	Not detected	20.4	Not detected	B. pertussis	Not detected	Susceptible	ptxP3	fim3B	-	non-fhaB3	-	-	-	-
AUSMDU00132093	2024	NPS	Viral Transport Media	22	Not detected	28.1	Not detected	B. pertussis	Not detected	Susceptible	-	-	-	-	-	-	-	-
AUSMDU00132092	2024	NPS	Viral Transport Media	21.7	Not detected	27.5	Not detected	B. pertussis	-	-	-	-	-	-	-	-	-	-
AUSMDU00132091	2024	NPS	Viral Transport Media	23	Not detected	29.6	Not detected	B. pertussis	Not detected	Susceptible	-	-	-	-	-	-	-	-
AUSMDU00132090	2024	NPS	Viral Transport Media	24.3	Not detected	31.4	Not detected	B. pertussis	-	-	-	-	-	-	-	-	-	-
AUSMDU00132089	2024	NPS	Liquid Amies	25.7	Not detected	32	Not detected	B. pertussis	-	-	-	-	-	-	-	-	-	-
AUSMDU00132088	2024	NPS	None (dry FLOQSwab)	25.8	Not detected	31.9	Not detected	B. pertussis	Not detected	Susceptible	-	-	-	-	-	-	-	-
AUSMDU00124701	2024	Sputum	None	4.6	Not detected	10.7	Not detected	B. pertussis	Not detected	Susceptible	non-ptxP3	fim3A	-	non-fhaB3	-	-	-	-
AUSMDU00132087	2024	NPS	Liquid Amies	Not detected	Not detected	Not detected	Not detected	Bordetella spp. not detected	-	-	-	-	-	-	-	-	-	-
AUSMDU00132086	2024	NPS	None (dry FLOQSwab)	26.7	Not detected	32.2	Not detected	B. pertussis	-	-	-	-	-	-	-	-	-	-
AUSMDU00132085	2024	NPS	None (dry FLOQSwab)	25.1	Not detected	32.1	Not detected	B. pertussis	-	-	-	-	-	-	-	-	-	-
AUSMDU00124698	2024	NPS	None (dry FLOQSwab)	18.9	Not detected	25.5	Not detected	B. pertussis	-	-	ptxP3	fim3B	-	non-fhaB3	-	-	-	-
AUSMDU00132084	2024	NPS	None (dry FLOQSwab)	28.3	Not detected	34.9	Not detected	B. pertussis	-	-	-	-	-	-	-	-	-	-
AUSMDU00132083	2024	NPS	Viral Transport Media	29.1	Not detected	36.8	Not detected	B. pertussis	Not detected	Susceptible	-	-	-	-	-	-	-	-
AUSMDU00132082	2024	NPS	None (dry FLOQSwab)	24.7	Not detected	30.8	Not detected	B. pertussis	-	-	-	-	-	-	-	-	-	-
AUSMDU00132081	2024	NPS	Amies Agar Gel	26.9	Not detected	32.8	Not detected	B. pertussis	-	-	-	-	-	-	-	-	-	-
AUSMDU00132080	2024	NPS	Viral Transport Media	25.2	Not detected	32	Not detected	B. pertussis	Not detected	Susceptible	-	-	-	-	-	-	-	-
AUSMDU00124699	2024	NPS	None (dry FLOQSwab)	21	Not detected	27.6	Not detected	B. pertussis	-	-	ptxP3	fim3B	-	non-fhaB3	-	-	-	-
AUSMDU00132079	2024	NPS	None (dry FLOQSwab)	26.3	Not detected	32.7	Not detected	B. pertussis	-	-	-	-	-	-	-	-	-	-
AUSMDU00124700	2024	NPS	Liquid Amies	19.3	Not detected	25.5	27.8	B. pertussis + B. holmseii	-	-	-	-	-	-	-	-	-	-
AUSMDU00132078	2024	NPS	Viral Transport Media	30.3	Not detected	37.9	Not detected	B. pertussis	-	-	-	-	-	-	-	-	-	-
AUSMDU00132077	2024	NPS	None (dry FLOQSwab)	25.6	Not detected	31.7	Not detected	B. pertussis	-	-	-	-	-	-	-	-	-	-
AUSMDU00132076	2024	NPS	Viral Transport Media	Not detected	Not detected	Not detected	Not detected	Bordetella spp. not detected	-	-	-	-	-	-	-	-	-	-
AUSMDU00132075	2024	NPS	Amies Agar Gel	31.1	Not detected	37.2	Not detected	B. pertussis	-	-	-	-	-	-	-	-	-	-
AUSMDU00116112	2025	NPS	Liquid Amies	19.5	Not detected	25.4	Not detected	B. pertussis	Not detected	Susceptible	ptxP3	fim3A	EL3	non-fhaB3	Yes	SAMN62134943 (SRR39969379)	ptxP3 - fim3A-EL3 - non-fhaB3	Not detected
AUSMDU00116129	2025	NPS	Liquid Amies	17.1	Not detected	22.6	Not detected	B. pertussis	Not detected	Susceptible	ptxP3	fim3B	-	non-fhaB3	Yes	SAMN62134944 (SRR39969378)	ptxP3 - fim3B - non-fhaB3	Not detected
AUSMDU00116176	2025	NPS	Liquid Amies	27.3	Not detected	32.5	Not detected	B. pertussis	Not detected	Susceptible	-	-	-	-	Yes	SAMN62134945 (SRR39969377)	ptxP3 - fim3B - non-fhaB3	Not detected
AUSMDU00116142	2025	NPS	Liquid Amies	25.5	Not detected	31.8	Not detected	B. pertussis	Not detected	Susceptible	-	-	-	-	Yes	SAMN62134946 (SRR39969376)	ptxP3 - fim3B - non-fhaB3	Not detected
NPS - Nasopharyngeal swab
*for the stains with ptxP3-fim3A profile

### Sheet: Table S2
Table S2: Summary of metagenomic sequencing analysis
AUSMDU ID	Raw reads pairs	Reads after host depletion 2 - Hostile (v2.0.2)	Reads after host depletion 2 - NoHuman (v0.5.0)	ZymoBIOMICS Spike-in Control II (Low Microbial Load) - species detection			B. pertussis clade reads Kraken2 (v2.1.6)		B. pertussis relative abundance Bracken (v3.0.1)
				Truepera radiovictrix	Imtechella halotolerans	Allobacillus halotolerans	pluspf	gtdb	pluspf	gtdb
AUSMDU00122876	18596009	80929	27448	Yes	Yes	Yes	1118	3823	0.23452	0.23569
AUSMDU00116112	29282859	17642781	17488427	Yes	Yes	Yes	18702	66361	0.00721	0.00637
AUSMDU00116129	33173801	495087	365742	Yes	Yes	No	3545	13264	0.05354	0.05654
AUSMDU00116176	23887854	22511999	22438925	Yes	Yes	Yes	30	111	1e-05	1e-05
AUSMDU00116142	23705625	9968764	9837805	Yes	Yes	Yes	102	332	6e-05	6e-05

### Sheet: Table S3
Table S3: Summary of metagenomic read mapping to B. pertussis reference genome and target loci
AUSMDU ID	Reference genome			ptxP		fim3		fhaL		gor		livJ		dapB		pykA		BP2072		fhaB
	Mapped reads	Mean depth	Breadth (%)	Mean depth	Breadth (%)	Mean depth	Breadth (%)	Mean depth	Breadth (%)	Mean depth	Breadth (%)	Mean depth	Breadth (%)	Mean depth	Breadth (%)	Mean depth	Breadth (%)	Mean depth	Breadth (%)	Mean depth	Breadth (%)
AUSMDU00122876	4876	0.3232	17.61	0	0	0	0	0	0	0	0	0	0	0	0	1.379	68.9498	0	0	0	0
AUSMDU00116112	84352	5.5735	91.24	0	0	0	0	2.49609	86.7188	1.58305	72.2034	2.25	91.8367	2.62753	93.5223	4.09132	100	2.2996	100	0	0
AUSMDU00116129	17853	1.0009	44.04	0	0	0	0	0	0	0.508475	50.8475	1.48469	84.6939	0	0	1.94977	76.2557	1.12955	78.5425	0	0
AUSMDU00116176	651	0.0263	1.06	0	0	0	0	0	0	0	0	0	0	0	0	0	0	0	0	0	0
AUSMDU00116142	458	0.0265	1.73	0	0	0	0	0	0	0	0	0	0	0	0	0	0	0	0	0	0

### Sheet: Table S4
Table S4: Summary of metagenomic-assembled genomes (MAGs)
AUSMDU ID	bin	Completeness threshold	Contamination threshold	Completeness (%)	Contamination (%)	Contig_N50	Average_Gene_Length	Genome_Size	GC_Content	Total_Coding_Sequences	Total_Contigs	Max_Contig_Length	n_genes_called	n_genes_mapped	GTDBTk full classification	closest_genome_reference	closest_genome_ani	closest_genome_af	classification_method
AUSMDU00116112	bin.001	FAIL	PASS	34.67	1.34	2515	228.591	1057681	0.66	1378	519	8797	1380	1357	d__Bacteria;p__Pseudomonadota;c__Gammaproteobacteria;o__Burkholderiales;f__Burkholderiaceae;g__Bordetella;s__Bordetella pertussis	GCF_000306945.1	99.8	0.932	taxonomic classification defined by topology and ANI
